# Convolutional neural networks quantify antibiotic resistance in *Mycobacterium tuberculosis* with diagnostic grade accuracy and predict treatment response

**DOI:** 10.1101/2025.08.05.25333066

**Authors:** Sanjana G. Kulkarni, Anna G. Green, Brendon C. Mann, Samantha Malatesta, Suchitra Kulkarni Goodwin, Nina Cesare, Shandukani Mulaudzi, Noorjahn Rawoot, MIC-ML Consortium, Robin Warren, Karen R. Jacobson, Maha R. Farhat

## Abstract

There is considerable interest in training machine learning (ML) models on genomic data that achieve clinical grade diagnostic accuracy. Many successful ML models have been trained and validated on binary tasks because predicting biomedically relevant continuous variables is difficult to optimize. In this work, we present convolutional neural networks (CNNs) that predict minimum inhibitory concentrations (MICs) for eight antibiotics from *Mycobacterium tuberculosis (Mtb)* gene sequences. By including evolutionary information, protein biochemical properties, and data augmentation for rare variants, we build models that predict 89% of MICs within one drug concentration doubling. Although trained on ≤ 52% of the World Health Organization’s (WHO) drug resistance mutation catalogue data, the CNNs accurately predict the effects of 97% of its graded mutations. In a cohort of 373 patients with rifampicin-susceptible *Mtb* infections, higher CNN-predicted rifampicin MICs are associated with unfavorable treatment outcomes, suggesting that subtle differences in MIC below the resistance threshold are clinically relevant. These results demonstrate the value of encoding multiple dimensions of biological data in machine learning of function or cellular phenotypes and that domain knowledge-inspired machine learning models can be both interpretable and reach clinical grade accuracy.
