## Supplementary Data 2 for "Convolutional neural networks quantify antibiotic resistance in *Mycobacterium tuberculosis* with diagnostic grade accuracy and predict treatment response"

### Sheet: Supplementary_Data_2
Contributor	Affiliation	Email
Keertan Dheda	Centre for Lung Infection and Immunity, Division of Pulmonology, Department of Medicine and UCT Lung Institute and South African MRC/UCT Centre for the Study of Antimicrobial Resistance, University of Cape Town, Cape Town 7925, South Africa; Faculty of Infectious and Tropical Diseases, Department of Infection Biology, London School of Hygiene & Tropical Medicine, London, UK	keertan.dheda@uct.ac.za
Shaheed Vally Omar	Centre for Tuberculosis, National and WHO Supranational TB Reference Laboratory, National Institute for Communicable Diseases a division of the National Health Laboratory Service, Johannesburg, South Africa	shaheedvo@nicd.ac.za
Hafid Soualhine	Chief, National Microbiology laboratory, Public Health Agency of Canada, Winnipeg, Manitoba, Canada	hafid.soualhine@phac-aspc.gc.ca
Nazir Ismail	Department of Clinical Microbiology and Infectious Diseases, University of the Witwatersrand, Johannesburg, South Africa	nazir.ismail@wits.ac.za
Barun Mathema	Department of Epidemiology, Mailman School of Public Health, Columbia University, New York, New York, USA	bm2055@columbia.edu
Neel Gandhi	Department of Medicine, Emory University School of Medicine, Departments of Epidemiology and Global Health, Emory University Rollins School of Public Health, Emory University Rollins School of Public Health, Atlanta, Georgia, USA	neel.r.gandhi@emory.edu
Helen McIlleron	Department of Medicine, University of Cape Town, Cape Town, South Africa	helen.mcilleron@uct.ac.za
Satoshi Mitarai	Department of Mycobacterium Reference and Research, Research Institute of Tuberculosis, Japan Anti-Tuberculosis Association, 3-1-24 Matsuyama, Kiyose-shi, Tokyo 204-8533, Japan	mitarai@jata.or.jp
Kyungjong Kim	Korean Institute of Tuberculosis	kim.kyungjong@gmail.com
Helen Cox	Division of Medical Microbiology, Department of Pathology, University of Cape Town 7925, South Africa; Institute of Infectious Disease and Molecular Medicine and Wellcome Centre for Infectious Disease Research in Africa, University of Cape Town 7925, South Africa	helen.cox@uct.ac.za
Stuart Meier	Centre for Lung Infection and Immunity, Division of Pulmonology, Department of Medicine and UCT Lung Institute, Cape Town 7925, South Africa	SK.Meier@uct.ac.za
Robin Warren	DST - NRF Centre of Excellence for Biomedical Tuberculosis Research, SAMRC Centre for Tuberculosis Research, Division of Molecular Biology and Human Genetics, Depts of Biomedical Sciences, Faculty of Medicine and Health Sciences, Stellenbosch University, Cape Town, South Africa	rw1@sun.ac.za
Elizabeth Streicher	DST/NRF Centre of Excellence for Biomedical TB Research/MRC Centre for Molecular and Cellular Biology, Division of Molecular Biology and Human Genetics, Faculty of Health Sciences, Stellenbosch University, South Africa	lizma@sun.ac.za
Sacha Laurent	Foundation for Innovative New Diagnostics (FIND), Geneva, Switzerland	Sacha.Laurent@finddx.org
Timothy Rodwell	Foundation for Innovative New Diagnostics (FIND), Geneva, Switzerland, Division of Pulmonary, Critical Care and Sleep Medicine, University of California, San Diego, CA, USA	timothy.rodwell@finddx.org
Carl-Michael Nathanson	Global Tuberculosis Programme, World Health Organization (WHO), Geneva, Switzerland	nathansonc@who.int
Barry Kreiswirth	Hackensack Meridian Health Center for Discovery and Innovation, Nutley, New Jersey, USA	barry.kreiswirth@hms-cdi.org
Elise DeVos	Institute of Tropical Medicine, Antwerp, Belgium	Elise.DeVos@uantwerpen.be
Daniela Cirillo	IRCCS San Raffaele Scientific Institute	cirillo.daniela@hsr.it
Vincent E Escuyer	New York State Department of Health, Wadsworth Center, Albany, New York	vincent.escuyer@health.ny.gov
Elena Martinez	Sydney Infectious Diseases Institute, The University of Sydney, Sydney, New South Wales, Australia, Centre for Infectious Diseases and Microbiology-Public Health, Westmead Hospital, Western Sydney Local Health District, Sydney, NSW, Australia, NSW Mycobacterium Reference Laboratory, Centre for Infectious Diseases and Microbiology-Laboratory Services, Institute of Clinical Pathology and Medical Re…	Elena.Martinez@health.nsw.gov.au
Vitali Sintchenko	Sydney Infectious Diseases Institute, The University of Sydney, Sydney, New South Wales, Australia, Centre for Infectious Diseases and Microbiology-Public Health, Westmead Hospital, Western Sydney Local Health District, Sydney, NSW, Australia, NSW Mycobacterium Reference Laboratory, Centre for Infectious Diseases and Microbiology-Laboratory Services, Institute of Clinical Pathology and Medical Re…	vitali.sintchenko@health.nsw.gov.au
Anzaan Dippenaar	Tuberculosis Omics Research Consortium, Department of Family Medicine and Population Health, Global Health Institute, Faculty of Medicine and Health Sciences, University of Antwerp, Antwerp, Belgium	Anzaan.Dippenaar@uantwerpen.be
Tim Heupink	Tuberculosis Omics Research Consortium, Department of Family Medicine and Population Health, Global Health Institute, Faculty of Medicine and Health Sciences, University of Antwerp, Antwerp, Belgium	Tim.Heupink@uantwerpen.be
Annelies Van Rie	Tuberculosis Omics Research Consortium, Department of Family Medicine and Population Health, Global Health Institute, Faculty of Medicine and Health Sciences, University of Antwerp, Antwerp, Belgium	Annelies.VanRie@uantwerpen.be
