## Supplementary Data 3 for "Convolutional neural networks quantify antibiotic resistance in *Mycobacterium tuberculosis* with diagnostic grade accuracy and predict treatment response"

### Sheet: Model_Results
Drug	Model	Binned_MAE	Binned_MSE	MAE	MSE	Within_doubling	Sensitivity	Specificity	Precision	Binned_MAE_exp	Binned_MSE_exp	Without_doubling	AUC	+ Lineage	+ Amino Acid Properties	+ Tier 2 Loci	Augmented
Bedaquiline	CNN	0.374192	0.544848	0.93654	1.4004	0.921687	0.346154	0.992778	0.409091	1.29611	1.45887	0.0783133		0	1	0	0
Bedaquiline	CNN	0.378669	0.558439	0.941831	1.42247	0.919496	0.0384615	0.998333	0.25	1.30014	1.47267	0.0805038		0	1	0	0
Bedaquiline	CNN	0.380239	0.556848	0.936612	1.4156	0.918949	0.0769231	0.995	0.181818	1.30156	1.47105	0.0810515		0	1	0	0
Bedaquiline	CNN	0.374597	0.546481	0.937992	1.40338	0.922234	0.115385	0.995556	0.272727	1.29648	1.46052	0.0777656		0	1	0	0
Bedaquiline	CNN	0.376965	0.55586	0.942254	1.41864	0.921139	0.346154	0.992778	0.409091	1.29861	1.47004	0.0788609		0	1	0	0
Bedaquiline	CNN	0.373707	0.518131	0.916263	1.3586	0.923877	0.576923	0.988333	0.416667	1.29568	1.4321	0.0761227		0	1	0	1
Bedaquiline	CNN	0.372536	0.528823	0.92485	1.36908	0.922782	0.5	0.984444	0.317073	1.29463	1.44275	0.077218		0	1	0	1
Bedaquiline	CNN	0.371101	0.535635	0.930303	1.37811	0.922782	0.461538	0.985556	0.315789	1.29334	1.44958	0.077218		0	1	0	1
Bedaquiline	CNN	0.367033	0.526272	0.926053	1.36903	0.923877	0.5	0.985	0.325	1.2897	1.4402	0.0761227		0	1	0	1
Bedaquiline	CNN	0.363908	0.524608	0.924122	1.35789	0.923877	0.538462	0.982222	0.304348	1.28691	1.43854	0.0761227		0	1	0	1
Bedaquiline	CNN	0.354898	0.497482	0.895295	1.30611	0.928806	0.5	0.987778	0.371429	1.27889	1.41175	0.0711939		1	1	0	1
Bedaquiline	CNN	0.355799	0.527755	0.917085	1.34534	0.92552	0.5	0.985556	0.333333	1.27969	1.44168	0.0744797		1	1	0	1
Bedaquiline	CNN	0.365125	0.518117	0.896314	1.32929	0.923877	0.423077	0.986667	0.314286	1.28799	1.43208	0.0761227		1	1	0	1
Bedaquiline	CNN	0.354939	0.505377	0.898251	1.30944	0.92552	0.538462	0.985556	0.35	1.27893	1.41949	0.0744797		1	1	0	1
Bedaquiline	CNN	0.355595	0.524412	0.910482	1.34129	0.92552	0.538462	0.986111	0.358974	1.27951	1.43835	0.0744797		1	1	0	1
Bedaquiline	CNN	0.352378	0.511943	0.913017	1.33202	0.928258	0.384615	0.998333	0.769231	1.27666	1.42597	0.0717415		1	1	0	0
Bedaquiline	CNN	0.360912	0.523873	0.916003	1.35516	0.922782	0.153846	0.998889	0.666667	1.28424	1.43781	0.077218		1	1	0	0
Bedaquiline	CNN	0.352262	0.523355	0.916361	1.3458	0.924973	0.346154	0.993333	0.428571	1.27656	1.43729	0.0750274		1	1	0	0
Bedaquiline	CNN	0.360967	0.524057	0.921064	1.35685	0.922782	0.269231	0.995	0.4375	1.28429	1.43799	0.077218		1	1	0	0
Bedaquiline	CNN	0.358837	0.528909	0.925329	1.36286	0.924973	0.192308	0.995556	0.384615	1.28239	1.44284	0.0750274		1	1	0	0
Bedaquiline	LinReg	0.394525	0.507199	0.880469	1.33708	0.924425	0.0384615	0.996111	0.125	1.31451	1.42129	0.075575		0	1	0	0
Bedaquiline	LinReg	0.395195	0.510098	0.886417	1.34798	0.92333	0.0769231	0.997778	0.333333	1.31512	1.42415	0.0766703		0	1	0	0
Bedaquiline	LinReg	0.400491	0.530052	0.887744	1.36977	0.920591	0	0.997778	0	1.31996	1.44398	0.0794085		0	1	0	0
Bedaquiline	LinReg	0.397519	0.515041	0.888785	1.3551	0.92333	0.0384615	0.999444	0.5	1.31724	1.42903	0.0766703		0	1	0	0
Bedaquiline	LinReg	0.395873	0.504931	0.878317	1.33806	0.92333	0.0384615	0.998889	0.333333	1.31574	1.41906	0.0766703		0	1	0	0
Bedaquiline	LinReg	0.393661	0.582644	0.872118	1.4122	0.896495	0.230769	0.991667	0.285714	1.31372	1.49759	0.103505		0	1	0	1
Bedaquiline	LinReg	0.401894	0.525681	0.884352	1.37217	0.892114	0.192308	0.991111	0.238095	1.32124	1.43961	0.107886		0	1	0	1
Bedaquiline	LinReg	0.394673	0.482052	0.873188	1.31229	0.893209	0.230769	0.992222	0.3	1.31464	1.39673	0.106791		0	1	0	1
Bedaquiline	LinReg	0.393887	0.487024	0.876391	1.31644	0.892662	0.153846	0.993333	0.25	1.31393	1.40155	0.107338		0	1	0	1
Bedaquiline	LinReg	0.398696	0.534559	0.879268	1.37157	0.893209	0.230769	0.991667	0.285714	1.31832	1.4485	0.106791		0	1	0	1
Bedaquiline	LinReg	0.394118	0.501755	0.856666	1.32021	0.900329	0.307692	0.991667	0.347826	1.31414	1.41593	0.0996714		1	1	0	1
Bedaquiline	LinReg	0.384186	0.473453	0.844871	1.27642	0.90471	0.230769	0.994444	0.375	1.30512	1.38843	0.0952903		1	1	0	1
Bedaquiline	LinReg	0.387555	0.470035	0.84674	1.27398	0.899781	0.346154	0.992222	0.391304	1.30817	1.38514	0.100219		1	1	0	1
Bedaquiline	LinReg	0.387409	0.488092	0.856313	1.2978	0.905257	0.269231	0.992222	0.333333	1.30804	1.40259	0.0947426		1	1	0	1
Bedaquiline	LinReg	0.383538	0.464994	0.843347	1.27076	0.90471	0.384615	0.993889	0.47619	1.30454	1.38031	0.0952903		1	1	0	1
Bedaquiline	LinReg	0.381063	0.474735	0.853935	1.2756	0.911829	0.0769231	0.995556	0.2	1.3023	1.38966	0.0881709		1	1	0	0
Bedaquiline	LinReg	0.384116	0.486546	0.859853	1.29679	0.914567	0	0.996111	0	1.30506	1.40109	0.0854326		1	1	0	0
Bedaquiline	LinReg	0.387027	0.491066	0.863904	1.30462	0.908543	0.0384615	0.996111	0.125	1.3077	1.40548	0.0914567		1	1	0	0
Bedaquiline	LinReg	0.380849	0.474528	0.853667	1.27441	0.918401	0.0769231	0.995	0.181818	1.30211	1.38946	0.0815991		1	1	0	0
Bedaquiline	LinReg	0.380848	0.477813	0.858454	1.28567	0.915663	0.0769231	0.996111	0.222222	1.30211	1.39263	0.0843373		1	1	0	0
Ethambutol	CNN	0.32081	0.480798	0.715161	0.888649	0.890336	0.730419	0.925414	0.787819	1.24903	1.39552	0.109664		0	1	0	0
Ethambutol	CNN	0.315223	0.455891	0.71725	0.867449	0.914872	0.788707	0.903315	0.755672	1.2442	1.37163	0.0851277		0	1	0	0
Ethambutol	CNN	0.317361	0.450973	0.709495	0.855399	0.902854	0.704918	0.934392	0.802905	1.24605	1.36696	0.0971457		0	1	0	0
Ethambutol	CNN	0.31639	0.466593	0.71707	0.875157	0.91337	0.723133	0.930249	0.797189	1.24521	1.38184	0.0866299		0	1	0	0
Ethambutol	CNN	0.319706	0.458791	0.701516	0.860187	0.902354	0.823315	0.881215	0.724359	1.24808	1.37439	0.0976465		0	1	0	0
Ethambutol	CNN	0.310935	0.445918	0.698463	0.849666	0.914872	0.759563	0.923343	0.789773	1.24051	1.36218	0.0851277		1	1	0	0
Ethambutol	CNN	0.316652	0.44797	0.703494	0.856384	0.907361	0.832423	0.885359	0.733547	1.24544	1.36412	0.092639		1	1	0	0
Ethambutol	CNN	0.310418	0.428651	0.693197	0.836452	0.909364	0.794171	0.90953	0.768959	1.24007	1.34597	0.090636		1	1	0	0
Ethambutol	CNN	0.313859	0.439397	0.693585	0.843391	0.908363	0.806922	0.899862	0.753401	1.24303	1.35604	0.0916375		1	1	0	0
Ethambutol	CNN	0.318112	0.452097	0.705613	0.860542	0.896345	0.82878	0.894337	0.748355	1.2467	1.36803	0.103655		1	1	0	0
Ethambutol	LinReg	0.344849	0.438574	0.686632	0.838705	0.886329	0.754098	0.910221	0.761029	1.27002	1.35526	0.113671		0	1	0	0
Ethambutol	LinReg	0.346341	0.453017	0.68445	0.851983	0.889835	0.770492	0.901934	0.748673	1.27133	1.3689	0.110165		0	1	0	0
Ethambutol	LinReg	0.342285	0.435635	0.682891	0.832672	0.887832	0.779599	0.900552	0.748252	1.26776	1.35251	0.112168		0	1	0	0
Ethambutol	LinReg	0.348232	0.4474	0.688435	0.847832	0.885328	0.761384	0.900552	0.743772	1.273	1.36358	0.114672		0	1	0	0
Ethambutol	LinReg	0.346198	0.444442	0.684588	0.846061	0.891337	0.750455	0.911602	0.762963	1.27121	1.36079	0.108663		0	1	0	0
Ethambutol	LinReg	0.344139	0.434736	0.67737	0.833946	0.898848	0.797814	0.89779	0.74744	1.26939	1.35166	0.101152		1	1	0	0
Ethambutol	LinReg	0.341309	0.426364	0.678138	0.823774	0.900351	0.801457	0.897099	0.747029	1.26691	1.34384	0.0996495		1	1	0	0
Ethambutol	LinReg	0.340624	0.427875	0.674146	0.822059	0.896845	0.803279	0.898481	0.75	1.2663	1.34525	0.103155		1	1	0	0
Ethambutol	LinReg	0.342145	0.426157	0.675404	0.822504	0.899349	0.779599	0.905387	0.757522	1.26764	1.34365	0.100651		1	1	0	0
Ethambutol	LinReg	0.33942	0.425405	0.675373	0.819082	0.897346	0.799636	0.898481	0.749147	1.26525	1.34295	0.102654		1	1	0	0
Ethionamide	CNN	0.408576	0.690063	0.865475	1.26597	0.902174	0.703264	0.938352	0.695015	1.32738	1.61335	0.0978261		0	1	0	0
Ethionamide	CNN	0.399661	0.690613	0.869542	1.28167	0.90415	0.68546	0.947836	0.724138	1.3192	1.61397	0.0958498		0	1	0	0
Ethionamide	CNN	0.40303	0.711134	0.874378	1.30097	0.897233	0.673591	0.942501	0.700617	1.32228	1.63709	0.102767		0	1	0	0
Ethionamide	CNN	0.389334	0.670163	0.853969	1.23715	0.879941	0.62908	0.9508	0.718644	1.30979	1.59125	0.120059		0	1	0	0
Ethionamide	CNN	0.382742	0.651413	0.850831	1.2165	0.897727	0.655786	0.95495	0.744108	1.30382	1.57071	0.102273		0	1	0	0
Ethionamide	CNN	0.373356	0.658562	0.83791	1.21578	0.887352	0.551929	0.973325	0.805195	1.29536	1.57851	0.112648		1	1	0	0
Ethionamide	CNN	0.368689	0.645801	0.843011	1.21321	0.891304	0.62908	0.962656	0.770909	1.29118	1.56461	0.108696		1	1	0	0
Ethionamide	CNN	0.376944	0.666207	0.844809	1.23927	0.884387	0.688427	0.944873	0.713846	1.29859	1.5869	0.115613		1	1	0	0
Ethionamide	CNN	0.367946	0.645744	0.836401	1.20229	0.884881	0.64095	0.955542	0.742268	1.29051	1.56455	0.115119		1	1	0	0
Ethionamide	CNN	0.366106	0.656471	0.837239	1.21301	0.884387	0.587537	0.947836	0.692308	1.28887	1.57622	0.115613		1	1	0	0
Ethionamide	CNN	0.357874	0.620081	0.835973	1.18621	0.883399	0.670623	0.955542	0.750831	1.28154	1.53696	0.116601		1	1	1	0
Ethionamide	CNN	0.374096	0.658491	0.845664	1.22249	0.883399	0.623145	0.965619	0.783582	1.29603	1.57843	0.116601		1	1	1	0
Ethionamide	CNN	0.364711	0.622057	0.83446	1.17828	0.885375	0.64095	0.963841	0.779783	1.28762	1.53907	0.114625		1	1	1	0
Ethionamide	CNN	0.362574	0.622512	0.827423	1.17474	0.891304	0.602374	0.966805	0.783784	1.28572	1.53955	0.108696		1	1	1	0
Ethionamide	CNN	0.370433	0.625435	0.837221	1.19285	0.883893	0.691395	0.940723	0.6997	1.29274	1.54268	0.116107		1	1	1	0
Ethionamide	CNN	0.366199	0.61447	0.838206	1.18384	0.889822	0.575668	0.969769	0.791837	1.28895	1.531	0.110178		0	1	1	0
Ethionamide	CNN	0.373556	0.618617	0.831026	1.17528	0.894763	0.676558	0.95495	0.75	1.29554	1.5354	0.105237		0	1	1	0
Ethionamide	CNN	0.386673	0.664471	0.857755	1.23438	0.881423	0.617211	0.962063	0.764706	1.30738	1.58499	0.118577		0	1	1	0
Ethionamide	CNN	0.378186	0.640981	0.843712	1.20287	0.870553	0.557864	0.971547	0.79661	1.29971	1.55939	0.129447		0	1	1	0
Ethionamide	CNN	0.384722	0.664716	0.833795	1.2216	0.886364	0.676558	0.941316	0.697248	1.30561	1.58526	0.113636		0	1	1	0
Ethionamide	LinReg	0.408988	0.586951	0.75569	1.08138	0.883893	0.5727	0.967991	0.781377	1.32775	1.50207	0.116107		0	1	0	0
Ethionamide	LinReg	0.421841	0.674393	0.770618	1.18397	0.881423	0.611276	0.956728	0.738351	1.33964	1.59592	0.118577		0	1	0	0
Ethionamide	LinReg	0.420549	0.634514	0.767657	1.14054	0.882411	0.602374	0.957321	0.738182	1.33844	1.55242	0.117589		0	1	0	0
Ethionamide	LinReg	0.415203	0.652578	0.75883	1.15613	0.880435	0.581602	0.962063	0.753846	1.33349	1.57197	0.119565		0	1	0	0
Ethionamide	LinReg	0.410856	0.594661	0.758817	1.09303	0.88834	0.58457	0.965027	0.769531	1.32947	1.51012	0.11166		0	1	0	0
Ethionamide	LinReg	0.403839	0.617392	0.746005	1.09806	0.884881	0.563798	0.969769	0.788382	1.32302	1.5341	0.115119		1	1	0	0
Ethionamide	LinReg	0.39133	0.584624	0.729633	1.05446	0.892292	0.58457	0.969769	0.794355	1.3116	1.49965	0.107708		1	1	0	0
Ethionamide	LinReg	0.393443	0.587716	0.74238	1.08603	0.891304	0.5727	0.967991	0.781377	1.31352	1.50287	0.108696		1	1	0	0
Ethionamide	LinReg	0.389601	0.565872	0.731544	1.0414	0.893775	0.596439	0.967991	0.788235	1.31003	1.48028	0.106225		1	1	0	0
Ethionamide	LinReg	0.394049	0.604449	0.738834	1.0847	0.886858	0.587537	0.959099	0.741573	1.31408	1.5204	0.113142		1	1	0	0
Ethionamide	LinReg	0.387471	0.582715	0.732148	1.05657	0.895257	0.605341	0.969769	0.8	1.3081	1.49767	0.104743		1	1	1	0
Ethionamide	LinReg	0.384601	0.579237	0.727268	1.05463	0.891304	0.614243	0.970362	0.805447	1.3055	1.49406	0.108696		1	1	1	0
Ethionamide	LinReg	0.387913	0.578992	0.730814	1.05549	0.890316	0.587537	0.970362	0.798387	1.3085	1.49381	0.109684		1	1	1	0
Ethionamide	LinReg	0.386418	0.568473	0.728627	1.04304	0.893775	0.596439	0.966805	0.782101	1.30714	1.48295	0.106225		1	1	1	0
Ethionamide	LinReg	0.384279	0.569106	0.72634	1.04296	0.889822	0.611276	0.970362	0.804688	1.30521	1.4836	0.110178		1	1	1	0
Ethionamide	LinReg	0.39174	0.565071	0.72903	1.04838	0.891304	0.605341	0.967398	0.787645	1.31198	1.47946	0.108696		0	1	1	0
Ethionamide	LinReg	0.402762	0.62419	0.744824	1.1113	0.890316	0.593472	0.966805	0.78125	1.32204	1.54135	0.109684		0	1	1	0
Ethionamide	LinReg	0.397656	0.60185	0.742198	1.08284	0.894269	0.58457	0.969769	0.794355	1.31737	1.51766	0.105731		0	1	1	0
Ethionamide	LinReg	0.393796	0.596545	0.736164	1.08295	0.892787	0.602374	0.966212	0.780769	1.31385	1.51209	0.107213		0	1	1	0
Ethionamide	LinReg	0.430137	0.639587	0.775125	1.14169	0.869565	0.545994	0.960877	0.736	1.34736	1.55788	0.130435		0	1	1	0
Isoniazid	CNN	0.433109	1.55826	1.03673	2.52448	0.883181	0.942555	0.96517	0.970428	1.35014	2.94499	0.116819		0	1	0	0
Isoniazid	CNN	0.425882	1.5128	1.01084	2.4096	0.886081	0.946334	0.964253	0.969791	1.34339	2.85363	0.113919		0	1	0	0
Isoniazid	CNN	0.441778	1.6036	1.03094	2.54657	0.888981	0.940287	0.96517	0.970359	1.35828	3.03901	0.111019		0	1	0	0
Isoniazid	CNN	0.430468	1.53881	1.02129	2.45042	0.879039	0.943311	0.963336	0.968944	1.34767	2.90555	0.120961		0	1	0	0
Isoniazid	CNN	0.42564	1.48419	1.00161	2.34726	0.886081	0.946334	0.96517	0.970543	1.34317	2.7976	0.113919		0	1	0	0
Isoniazid	CNN	0.432941	1.53428	1.00716	2.39704	0.886081	0.944822	0.964253	0.969744	1.34998	2.89644	0.113919		1	1	0	0
Isoniazid	CNN	0.423075	1.49232	1.0037	2.38573	0.884424	0.942555	0.967003	0.971941	1.34078	2.81341	0.115576		1	1	0	0
Isoniazid	CNN	0.420686	1.50831	0.990035	2.3668	0.886495	0.947846	0.963336	0.969088	1.33856	2.84477	0.113505		1	1	0	0
Isoniazid	CNN	0.442697	1.64033	1.01709	2.52398	0.880282	0.937264	0.96517	0.970266	1.35914	3.11737	0.119718		1	1	0	0
Isoniazid	CNN	0.415448	1.43206	0.998537	2.35072	0.887324	0.950869	0.967003	0.972179	1.33371	2.69832	0.112676		1	1	0	0
Isoniazid	LinReg	0.506196	1.50739	1.00645	2.76612	0.871997	0.94709	0.96242	0.968315	1.4203	2.84295	0.128003		0	1	0	0
Isoniazid	LinReg	0.527709	1.55223	1.00976	2.88419	0.868268	0.944067	0.966086	0.971229	1.44164	2.9327	0.131732		0	1	0	0
Isoniazid	LinReg	0.514612	1.55987	1.01313	3.08549	0.867854	0.946334	0.961503	0.967543	1.42861	2.94828	0.132146		0	1	0	0
Isoniazid	LinReg	0.517937	1.46775	1.00124	2.82178	0.868268	0.945578	0.967003	0.972028	1.43191	2.7659	0.131732		0	1	0	0
Isoniazid	LinReg	0.507471	1.53992	1.00651	3.01233	0.867854	0.94709	0.96242	0.968315	1.42156	2.90779	0.132146		0	1	0	0
Isoniazid	LinReg	0.514511	1.5723	1.01998	3.34902	0.862469	0.944822	0.960587	0.966744	1.42851	2.97379	0.137531		1	1	0	0
Isoniazid	LinReg	0.51949	1.45394	1.00325	2.58186	0.867026	0.946334	0.96517	0.970543	1.43345	2.73955	0.132974		1	1	0	0
Isoniazid	LinReg	0.520605	1.48992	1.00683	2.76165	0.863712	0.944822	0.964253	0.969744	1.43456	2.80874	0.136288		1	1	0	0
Isoniazid	LinReg	0.520373	1.47145	1.00001	2.55546	0.867854	0.940287	0.96517	0.970359	1.43433	2.773	0.132146		1	1	0	0
Isoniazid	LinReg	0.505545	1.46512	1.00328	2.70094	0.869925	0.941799	0.96242	0.968143	1.41966	2.76087	0.130075		1	1	0	0
Levofloxacin	CNN	0.190935	0.360768	0.698565	0.843839	0.925	0.914676	0.977901	0.905405	1.1415	1.28411	0.075		0	1	0	0
Levofloxacin	CNN	0.187798	0.363439	0.701766	0.847584	0.923718	0.918089	0.982636	0.924399	1.13902	1.28649	0.0762821		0	1	0	0
Levofloxacin	CNN	0.192245	0.367595	0.701768	0.851848	0.925641	0.90785	0.982636	0.923611	1.14254	1.2902	0.074359		0	1	0	0
Levofloxacin	CNN	0.187678	0.35683	0.697103	0.836188	0.925641	0.918089	0.983425	0.927586	1.13893	1.28061	0.074359		0	1	0	0
Levofloxacin	CNN	0.188801	0.356047	0.699945	0.838013	0.925	0.924915	0.97869	0.909396	1.13982	1.27991	0.075		0	1	0	0
Levofloxacin	CNN	0.185242	0.358079	0.690928	0.83726	0.927564	0.911263	0.977111	0.902027	1.13701	1.28172	0.0724359		1	1	0	0
Levofloxacin	CNN	0.184879	0.348184	0.687536	0.824916	0.927564	0.911263	0.97869	0.908163	1.13672	1.27296	0.0724359		1	1	0	0
Levofloxacin	CNN	0.184221	0.351174	0.685636	0.827522	0.928205	0.921502	0.981058	0.918367	1.1362	1.2756	0.0717949		1	1	0	0
Levofloxacin	CNN	0.182655	0.323974	0.68386	0.792236	0.928846	0.911263	0.981058	0.917526	1.13497	1.25177	0.0711538		1	1	0	0
Levofloxacin	CNN	0.179672	0.326929	0.674562	0.793763	0.928205	0.918089	0.981058	0.918089	1.13263	1.25434	0.0717949		1	1	0	0
Levofloxacin	LinReg	0.244065	0.377996	0.658726	0.838971	0.908974	0.897611	0.981847	0.91958	1.18432	1.29954	0.0910256		0	1	0	0
Levofloxacin	LinReg	0.244969	0.376887	0.658886	0.839281	0.910897	0.901024	0.981847	0.919861	1.18507	1.29854	0.0891026		0	1	0	0
Levofloxacin	LinReg	0.24642	0.362916	0.660068	0.823017	0.912179	0.897611	0.983425	0.926056	1.18626	1.28602	0.0878205		0	1	0	0
Levofloxacin	LinReg	0.252127	0.399783	0.660599	0.866811	0.921154	0.897611	0.981847	0.91958	1.19096	1.31931	0.0788462		0	1	0	0
Levofloxacin	LinReg	0.241178	0.362093	0.656921	0.819947	0.907692	0.904437	0.981847	0.920139	1.18196	1.28529	0.0923077		0	1	0	0
Levofloxacin	LinReg	0.239698	0.32972	0.616448	0.762938	0.933333	0.897611	0.982636	0.922807	1.18075	1.25677	0.0666667		1	1	0	0
Levofloxacin	LinReg	0.235916	0.33241	0.617243	0.765398	0.932051	0.890785	0.983425	0.925532	1.17765	1.25911	0.0679487		1	1	0	0
Levofloxacin	LinReg	0.242305	0.344836	0.613108	0.778783	0.930128	0.904437	0.980268	0.913793	1.18288	1.27001	0.0698718		1	1	0	0
Levofloxacin	LinReg	0.233351	0.322549	0.609816	0.753673	0.930769	0.904437	0.983425	0.926573	1.17556	1.25054	0.0692308		1	1	0	0
Levofloxacin	LinReg	0.235652	0.329849	0.612614	0.760563	0.930128	0.887372	0.982636	0.921986	1.17744	1.25688	0.0698718		1	1	0	0
Moxifloxacin	CNN	0.519301	0.983621	0.992532	1.8435	0.797878	0.86533	0.961589	0.836565	1.43326	1.97742	0.202122		0	1	0	0
Moxifloxacin	CNN	0.520282	1.00425	0.996299	1.86433	0.8	0.848138	0.959635	0.826816	1.43424	2.0059	0.2		0	1	0	0
Moxifloxacin	CNN	0.521077	1.02573	0.999793	1.89391	0.796286	0.86533	0.960286	0.831956	1.43503	2.03599	0.203714		0	1	0	0
Moxifloxacin	CNN	0.518759	0.988204	0.992979	1.85018	0.788859	0.86533	0.961589	0.836565	1.43272	1.98371	0.211141		0	1	0	0
Moxifloxacin	CNN	0.528588	1.02753	1.0167	1.91164	0.781963	0.805158	0.966797	0.846386	1.44252	2.03853	0.218037		0	1	0	0
Moxifloxacin	CNN	0.431531	0.859262	0.943161	1.62544	0.850928	0.856734	0.966146	0.851852	1.34866	1.81411	0.149072		1	1	0	0
Moxifloxacin	CNN	0.428275	0.859195	0.929993	1.61162	0.858355	0.862464	0.962891	0.840782	1.34562	1.81403	0.141645		1	1	0	0
Moxifloxacin	CNN	0.434882	0.848615	0.940624	1.61465	0.864721	0.86533	0.965495	0.850704	1.3518	1.80077	0.135279		1	1	0	0
Moxifloxacin	CNN	0.431053	0.842947	0.939302	1.60927	0.85252	0.86533	0.964844	0.848315	1.34822	1.79371	0.14748		1	1	0	0
Moxifloxacin	CNN	0.43232	0.855036	0.930877	1.61058	0.857294	0.839542	0.968099	0.856725	1.3494	1.8088	0.142706		1	1	0	0
Moxifloxacin	LinReg	0.546841	0.921727	0.951713	1.77201	0.82069	0.853868	0.962891	0.839437	1.46088	1.89438	0.17931		0	1	0	0
Moxifloxacin	LinReg	0.548091	0.927512	0.957409	1.78577	0.824403	0.853868	0.962891	0.839437	1.46215	1.90199	0.175597		0	1	0	0
Moxifloxacin	LinReg	0.552074	0.924494	0.957053	1.78018	0.821751	0.853868	0.96224	0.837079	1.46619	1.89802	0.178249		0	1	0	0
Moxifloxacin	LinReg	0.54686	0.918495	0.953281	1.77233	0.822281	0.851003	0.963542	0.84136	1.4609	1.89014	0.177719		0	1	0	0
Moxifloxacin	LinReg	0.544349	0.908842	0.947661	1.76004	0.82069	0.851003	0.963542	0.84136	1.45836	1.87754	0.17931		0	1	0	0
Moxifloxacin	LinReg	0.470241	0.82626	0.917257	1.59905	0.854642	0.845272	0.965495	0.847701	1.38534	1.77308	0.145358		1	1	0	0
Moxifloxacin	LinReg	0.471935	0.835123	0.916308	1.60582	0.854111	0.842407	0.965495	0.847262	1.38697	1.78401	0.145889		1	1	0	0
Moxifloxacin	LinReg	0.47174	0.829124	0.917756	1.59565	0.855703	0.842407	0.964844	0.844828	1.38678	1.77661	0.144297		1	1	0	0
Moxifloxacin	LinReg	0.466618	0.820624	0.91813	1.58833	0.856233	0.848138	0.966146	0.850575	1.38187	1.76617	0.143767		1	1	0	0
Moxifloxacin	LinReg	0.469096	0.812502	0.909049	1.573	0.861008	0.830946	0.967448	0.852941	1.38424	1.75625	0.138992		1	1	0	0
Pyrazinamide	CNN	1.03477	13.6712	2.17113	48.4482	0.736585	0.566038	0.949495	0.923077	2.04878	13044.5	0.263415		0	0	0	0
Pyrazinamide	CNN	0.860334	4.45205	1.61591	10.9538	0.765854	0.698113	0.929293	0.91358	1.81546	21.8877	0.234146		0	0	0	0
Pyrazinamide	CNN	0.798233	4.73789	1.58428	13.7436	0.77561	0.745283	0.929293	0.918605	1.73897	26.6837	0.22439		0	0	0	0
Pyrazinamide	CNN	0.883381	10.8266	1.97641	39.0346	0.760976	0.698113	0.939394	0.925	1.84469	1816.03	0.239024		0	0	0	0
Pyrazinamide	CNN	1.48773	9.59836	2.37215	24.9321	0.512195	0.358491	0.979798	0.95	2.80447	775.167	0.487805		0	0	0	0
Pyrazinamide	CNN	0.639456	2.05313	1.18588	3.31375	0.790244	0.716981	0.929293	0.915663	1.55774	4.15006	0.209756		0	1	0	0
Pyrazinamide	CNN	0.712072	2.26377	1.24946	3.55483	0.790244	0.707547	0.929293	0.914634	1.63815	4.80246	0.209756		0	1	0	0
Pyrazinamide	CNN	0.707351	2.93938	1.38079	6.46183	0.795122	0.764151	0.939394	0.931034	1.6328	7.67082	0.204878		0	1	0	0
Pyrazinamide	CNN	0.652227	1.99521	1.13217	2.86194	0.795122	0.698113	0.929293	0.91358	1.57159	3.98674	0.204878		0	1	0	0
Pyrazinamide	CNN	0.701976	2.24523	1.21785	3.39828	0.790244	0.745283	0.919192	0.908046	1.62673	4.74112	0.209756		0	1	0	0
Pyrazinamide	CNN	1.08007	13.0856	2.23521	47.0348	0.736585	0.650943	0.919192	0.896104	2.11414	8692.97	0.263415		1	0	0	0
Pyrazinamide	CNN	1.17315	27.7685	2.76087	108.705	0.707317	0.716981	0.919192	0.904762	2.25504	2.28636e+08	0.292683		1	0	0	0
Pyrazinamide	CNN	0.989326	5.5291	1.84605	14.4762	0.721951	0.650943	0.919192	0.896104	1.98526	46.177	0.278049		1	0	0	0
Pyrazinamide	CNN	0.717411	3.1475	1.36139	7.3168	0.785366	0.764151	0.909091	0.9	1.64423	8.86121	0.214634		1	0	0	0
Pyrazinamide	CNN	0.754144	2.70197	1.34194	4.67256	0.77561	0.716981	0.909091	0.894118	1.68663	6.50688	0.22439		1	0	0	0
Pyrazinamide	CNN	0.730158	2.55952	1.36682	5.13891	0.785366	0.726415	0.929293	0.916667	1.65882	5.89513	0.214634		1	1	0	0
Pyrazinamide	CNN	0.77253	2.22532	1.32141	3.37283	0.790244	0.754717	0.919192	0.909091	1.70826	4.67616	0.209756		1	1	0	0
Pyrazinamide	CNN	0.809386	3.5699	1.60489	8.60371	0.756098	0.754717	0.939394	0.930233	1.75247	11.8754	0.243902		1	1	0	0
Pyrazinamide	CNN	0.676358	2.10293	1.20113	3.14687	0.804878	0.754717	0.909091	0.898876	1.5981	4.29581	0.195122		1	1	0	0
Pyrazinamide	CNN	0.796743	3.44075	1.44689	6.75966	0.746341	0.745283	0.929293	0.918605	1.73717	10.8585	0.253659		1	1	0	0
Pyrazinamide	LinReg	0.85336	2.49707	1.42261	10.1619	0.741463	0.688679	0.919192	0.901235	1.8067	5.64537	0.258537		0	0	0	0
Pyrazinamide	LinReg	0.929779	2.60278	1.48494	8.33269	0.717073	0.660377	0.929293	0.909091	1.90498	6.07455	0.282927		0	0	0	0
Pyrazinamide	LinReg	0.936611	2.19915	1.50775	8.78381	0.712195	0.603774	0.939394	0.914286	1.91403	4.59208	0.287805		0	0	0	0
Pyrazinamide	LinReg	0.818022	2.09585	1.3968	10.0311	0.75122	0.707547	0.919192	0.903614	1.76299	4.27477	0.24878		0	0	0	0
Pyrazinamide	LinReg	0.877579	2.56827	1.48665	13.556	0.726829	0.698113	0.919192	0.902439	1.83729	5.93098	0.273171		0	0	0	0
Pyrazinamide	LinReg	0.934151	3.64822	1.42427	5.97469	0.741463	0.688679	0.919192	0.901235	1.91077	12.5379	0.258537		0	1	0	0
Pyrazinamide	LinReg	0.932988	2.92289	1.39737	4.5048	0.721951	0.679245	0.929293	0.911392	1.90923	7.58362	0.278049		0	1	0	0
Pyrazinamide	LinReg	0.885873	2.51737	1.36869	4.73188	0.721951	0.660377	0.939394	0.921053	1.84788	5.72537	0.278049		0	1	0	0
Pyrazinamide	LinReg	0.78934	2.19197	1.26636	4.47777	0.760976	0.716981	0.919192	0.904762	1.72828	4.56929	0.239024		0	1	0	0
Pyrazinamide	LinReg	0.874992	2.66429	1.35099	4.98639	0.726829	0.688679	0.919192	0.901235	1.834	6.33915	0.273171		0	1	0	0
Pyrazinamide	LinReg	0.884528	2.57695	1.43496	10.5004	0.741463	0.688679	0.909091	0.890244	1.84616	5.96679	0.258537		1	0	0	0
Pyrazinamide	LinReg	0.97279	2.73212	1.50411	8.41576	0.707317	0.660377	0.919192	0.897436	1.96263	6.64432	0.292683		1	0	0	0
Pyrazinamide	LinReg	0.95817	2.30406	1.52046	8.85863	0.707317	0.603774	0.939394	0.914286	1.94284	4.93844	0.292683		1	0	0	0
Pyrazinamide	LinReg	0.878592	2.23914	1.43916	10.1639	0.736585	0.707547	0.909091	0.892857	1.83858	4.72115	0.263415		1	0	0	0
Pyrazinamide	LinReg	0.936152	2.68483	1.53838	13.9967	0.712195	0.688679	0.909091	0.890244	1.91342	6.43006	0.287805		1	0	0	0
Pyrazinamide	LinReg	0.922656	3.4285	1.40204	5.85789	0.746341	0.669811	0.919192	0.898734	1.8956	10.7667	0.253659		1	1	0	0
Pyrazinamide	LinReg	0.942463	2.45808	1.38186	3.75518	0.702439	0.660377	0.929293	0.909091	1.92181	5.49486	0.297561		1	1	0	0
Pyrazinamide	LinReg	0.917822	2.61141	1.39651	4.81884	0.721951	0.650943	0.939394	0.92	1.88926	6.11101	0.278049		1	1	0	0
Pyrazinamide	LinReg	0.831517	1.9836	1.28014	3.66067	0.746341	0.688679	0.929293	0.9125	1.77956	3.9548	0.253659		1	1	0	0
Pyrazinamide	LinReg	0.912548	2.69982	1.38936	5.34248	0.721951	0.688679	0.909091	0.890244	1.88237	6.49723	0.278049		1	1	0	0
Rifampicin	CNN	0.418262	1.32144	1.52179	4.00186	0.897658	0.960664	0.983649	0.983005	1.33632	2.49916	0.102342		0	1	0	0
Rifampicin	CNN	0.413195	1.28696	1.39313	3.48025	0.901127	0.963287	0.981928	0.9813	1.33163	2.44013	0.0988725		0	1	0	0
Rifampicin	CNN	0.410186	1.28296	1.44548	3.71406	0.899827	0.965035	0.981067	0.980462	1.32886	2.43338	0.100173		0	1	0	0
Rifampicin	CNN	0.415827	1.31284	1.49348	3.93917	0.90026	0.960664	0.986231	0.98565	1.33406	2.4843	0.0997398		0	1	0	0
Rifampicin	CNN	0.412265	1.2852	1.39587	3.54237	0.897225	0.964161	0.981067	0.980444	1.33077	2.43716	0.102775		0	1	0	0
Rifampicin	CNN	0.414682	1.29357	1.46625	3.75316	0.890286	0.964161	0.981928	0.981317	1.333	2.45133	0.109714		1	1	0	0
Rifampicin	CNN	0.419581	1.34184	1.45258	3.85104	0.897225	0.960664	0.982788	0.982127	1.33754	2.53474	0.102775		1	1	0	0
Rifampicin	CNN	0.414269	1.29143	1.46028	3.73876	0.896357	0.95979	0.983649	0.98299	1.33262	2.4477	0.103643		1	1	0	0
Rifampicin	CNN	0.415282	1.29221	1.4842	3.84648	0.896357	0.963287	0.982788	0.982175	1.33356	2.44902	0.103643		1	1	0	0
Rifampicin	CNN	0.4273	1.32516	1.49108	3.88828	0.898526	0.961538	0.982788	0.982143	1.34471	2.5056	0.101474		1	1	0	0
Rifampicin	LinReg	0.596926	1.71412	1.16983	2.72412	0.816132	0.965035	0.981928	0.981333	1.51249	3.28096	0.183868		0	1	0	0
Rifampicin	LinReg	0.590543	1.70471	1.1654	2.7095	0.820902	0.963287	0.979346	0.978686	1.50581	3.25964	0.179098		0	1	0	0
Rifampicin	LinReg	0.597175	1.77205	1.17279	2.79912	0.820468	0.964161	0.979346	0.978705	1.51275	3.4154	0.179532		0	1	0	0
Rifampicin	LinReg	0.597668	1.74019	1.17356	2.76711	0.811795	0.964161	0.979346	0.978705	1.51327	3.3408	0.188205		0	1	0	0
Rifampicin	LinReg	0.593328	1.68322	1.16596	2.72045	0.812229	0.965909	0.978485	0.977876	1.50872	3.21144	0.187771		0	1	0	0
Rifampicin	LinReg	0.603468	1.73402	1.16089	2.76062	0.814831	0.965035	0.981067	0.980462	1.51936	3.32654	0.185169		1	1	0	0
Rifampicin	LinReg	0.618598	1.79716	1.17997	2.85796	0.807892	0.961538	0.980207	0.979519	1.53538	3.47536	0.192108		1	1	0	0
Rifampicin	LinReg	0.604431	1.67142	1.16207	2.7305	0.809193	0.960664	0.981928	0.98125	1.52038	3.18527	0.190807		1	1	0	0
Rifampicin	LinReg	0.608046	1.68629	1.16467	2.69485	0.810928	0.965035	0.980207	0.979592	1.52419	3.21828	0.189072		1	1	0	0
Rifampicin	LinReg	0.603314	1.66525	1.16054	2.68357	0.807025	0.963287	0.979346	0.978686	1.5192	3.1717	0.192975		1	1	0	0
Pyrazinamide	Binary CNN						0.815275	0.961045	0.839122				0.94192	0	0	0	0
Pyrazinamide	Binary CNN						0.811723	0.960159	0.835466				0.935591	0	0	0	0
Pyrazinamide	Binary CNN						0.78508	0.963701	0.843511				0.930538	0	0	0	0
Pyrazinamide	Binary CNN						0.811723	0.958389	0.829401				0.935511	0	0	0	0
Pyrazinamide	Binary CNN						0.847247	0.932714	0.758347				0.934927	0	0	0	0
Pyrazinamide	Binary CNN						0.831261	0.957503	0.829787				0.939598	0	1	0	0
Pyrazinamide	Binary CNN						0.83659	0.937583	0.769608				0.935357	0	1	0	0
Pyrazinamide	Binary CNN						0.820604	0.960602	0.838475				0.942222	0	1	0	0
Pyrazinamide	Binary CNN						0.815275	0.959274	0.833031				0.936601	0	1	0	0
Pyrazinamide	Binary CNN						0.818828	0.960159	0.836661				0.935407	0	1	0	0
Pyrazinamide	Binary CNN						0.815275	0.942895	0.780612				0.933825	1	0	0	0
Pyrazinamide	Binary CNN						0.831261	0.928287	0.742857				0.933196	1	0	0	0
Pyrazinamide	Binary CNN						0.804618	0.959717	0.832721				0.933002	1	0	0	0
Pyrazinamide	Binary CNN						0.825933	0.936698	0.764803				0.93241	1	0	0	0
Pyrazinamide	Binary CNN						0.827709	0.940682	0.776667				0.936108	1	0	0	0
Pyrazinamide	Binary CNN						0.818828	0.959274	0.833635				0.937675	1	1	0	0
Pyrazinamide	Binary CNN						0.834813	0.941124	0.779436				0.93874	1	1	0	0
Pyrazinamide	Binary CNN						0.852575	0.924303	0.737327				0.937763	1	1	0	0
Pyrazinamide	Binary CNN						0.824156	0.951306	0.808362				0.93706	1	1	0	0
Pyrazinamide	Binary CNN						0.83659	0.944666	0.790268				0.938545	1	1	0	0
Pyrazinamide	LogReg						0.806394	0.94201	0.776068				0.915974	0	0	0	0
Pyrazinamide	LogReg						0.817052	0.856574	0.586735				0.889697	0	0	0	0
Pyrazinamide	LogReg						0.774423	0.940682	0.764912				0.896292	0	0	0	0
Pyrazinamide	LogReg						0.746004	0.96193	0.83004				0.906828	0	0	0	0
Pyrazinamide	LogReg						0.802842	0.938026	0.763514				0.911644	0	0	0	0
Pyrazinamide	LogReg						0.754885	0.959717	0.823643				0.915995	0	1	0	0
Pyrazinamide	LogReg						0.795737	0.944666	0.78185				0.921856	0	1	0	0
Pyrazinamide	LogReg						0.746004	0.959717	0.821918				0.908503	0	1	0	0
Pyrazinamide	LogReg						0.769094	0.950421	0.794495				0.912334	0	1	0	0
Pyrazinamide	LogReg						0.776199	0.960159	0.829222				0.918215	0	1	0	0
Pyrazinamide	LogReg						0.801066	0.853475	0.576726				0.89135	1	0	0	0
Pyrazinamide	LogReg						0.847247	0.819832	0.539593				0.897834	1	0	0	0
Pyrazinamide	LogReg						0.726465	0.959717	0.818				0.901946	1	0	0	0
Pyrazinamide	LogReg						0.754885	0.956618	0.81262				0.909803	1	0	0	0
Pyrazinamide	LogReg						0.721137	0.962815	0.828571				0.902768	1	0	0	0
Pyrazinamide	LogReg						0.772647	0.957061	0.817669				0.919644	1	1	0	0
Pyrazinamide	LogReg						0.722913	0.966799	0.844398				0.905145	1	1	0	0
Pyrazinamide	LogReg						0.767318	0.94865	0.788321				0.915253	1	1	0	0
Pyrazinamide	LogReg						0.884547	0.818946	0.549063				0.914182	1	1	0	0
Pyrazinamide	LogReg						0.767318	0.946436	0.781193				0.90949	1	1	0	0
