## Supplementary Data 5 for "Convolutional neural networks quantify antibiotic resistance in *Mycobacterium tuberculosis* with diagnostic grade accuracy and predict treatment response"

Drug	Locus	POS	REF	ALT	Num_Isolates	Gene
BDQ	mmpLS5	777824	G	C	6	mmpL5
BDQ	mmpLS5	777820	C	T	9	mmpL5
BDQ	Rv0678	779190	C	-	5	Rv0678
BDQ	Rv0678	779195	C	-	6	Rv0678
BDQ	Rv0678	779198	A	-	7	Rv0678
EMB	aftA-embCAB	4239231	G	A	22	aftA
EMB	aftA-embCAB	4240423	G	A	9	embC
EMB	aftA-embCAB	4242182	G	T	394	embC
EMB	aftA-embCAB	4242550	C	G	39	embC
EMB	aftA-embCAB	4242643	C	T	7037	embC
EMB	aftA-embCAB	4243202	C	-	11
EMB	aftA-embCAB	4243205	T	-	5
EMB	aftA-embCAB	4243217	C	G	81
EMB	aftA-embCAB	4243222	C	T	11
EMB	aftA-embCAB	4243225	C	A	5
EMB	aftA-embCAB	4243246	G	T	5	embA
EMB	aftA-embCAB	4243440	C	T	9	embA
EMB	aftA-embCAB	4244403	G	C	6	embA
EMB	aftA-embCAB	4247402	T	G	21	embB
EMB	aftA-embCAB	4247513	T	C	10	embB
EMB	aftA-embCAB	4247717	C	G	5	embB
EMB	aftA-embCAB	4247728	G	C	22	embB
EMB	aftA-embCAB	4247847	A	G	35	embB
EMB	aftA-embCAB	4248200	A	C	13	embB
EMB	aftA-embCAB	4249518	A	G	20	embB
EMB	aftB-ubiA	4269731	G	T	52	ubiA
EMB	aftB-ubiA	4269721	C	T	21	ubiA
EMB	aftB-ubiA	4269302	C	G	13	ubiA
EMB	aftB-ubiA	4269296	A	G	20	ubiA
EMB	aftB-ubiA	4269089	G	A	28	ubiA
EMB	aftB-ubiA	4269015	G	C	14	ubiA
EMB	aftB-ubiA	4267873	C	G	29	aftB
ETO	fabG1-inhA	1674135	C	T	6	fabG1
ETO	fabG1-inhA	1674162	C	T	20	fabG1
ETO	fabG1-inhA	1674262	A	G	12	inhA
ETO	fabG1-inhA	1674263	T	C	59	inhA
ETO	fabG1-inhA	1674685	A	T	7	inhA
ETO	fabG1-inhA	1674782	T	C	43	inhA
ETO	fabG1-inhA	1674917	C	T	6	inhA
ETO	ethA	4327486	A	-	81
ETO	ethA	4327484	A	G	33
ETO	ethA	4327483	G	-	81
ETO	ethA	4327482	C	-	81
ETO	ethA	4327475	C	-	80
ETO	ethA	4327433	T	-	81	ethA
ETO	ethA	4327424	T	-	80	ethA
ETO	ethA	4327415	C	-	80	ethA
ETO	ethA	4327347	G	-	79	ethA
ETO	ethA	4327313	G	-	79	ethA
ETO	ethA	4327040	A	-	79	ethA
ETO	ethA	4326713	A	C	11	ethA
ETO	ethA	4326665	G	-	24	ethA
ETO	ethA	4326593	G	-	26	ethA
ETO	ethA	4326585	C	-	25	ethA
ETO	ethA	4326564	G	-	24	ethA
ETO	ethA	4326482	G	-	22	ethA
ETO	ethA	4326182	T	-	16	ethA
ETO	ethR	4327568	G	-	80	ethR
ETO	ethR	4327569	T	-	80	ethR
ETO	ethR	4327570	C	-	80	ethR
ETO	ethR	4327572	G	-	80	ethR
ETO	ethR	4327581	G	-	80	ethR
ETO	ethR	4327582	C	-	80	ethR
ETO	ethR	4327583	C	-	80	ethR
ETO	ethR	4327590	C	-	80	ethR
ETO	ethR	4327593	G	-	80	ethR
ETO	ethR	4327594	C	-	80	ethR
ETO	ethR	4327600	G	-	80	ethR
ETO	ethR	4327602	G	-	80	ethR
ETO	ethR	4327604	G	-	80	ethR
ETO	ethR	4327605	G	-	80	ethR
ETO	ethR	4327606	C	-	80	ethR
ETO	ethR	4327607	C	-	80	ethR
ETO	ethR	4327638	C	-	80	ethR
ETO	ethR	4327724	C	-	79	ethR
ETO	ethR	4327735	T	-	79	ethR
ETO	ethR	4327829	C	-	79	ethR
ETO	ethR	4327830	C	-	79	ethR
ETO	ethR	4327831	G	-	79	ethR
ETO	ethR	4327835	A	-	79	ethR
ETO	ethR	4327837	A	-	79	ethR
ETO	ethR	4327840	G	-	79	ethR
ETO	ethR	4327842	C	-	79	ethR
ETO	ethR	4327844	G	-	79	ethR
ETO	ethR	4327845	C	-	79	ethR
ETO	ethR	4327846	G	-	79	ethR
ETO	ethR	4327847	A	-	79	ethR
ETO	ethR	4327872	C	-	79	ethR
ETO	ethR	4327882	G	-	78	ethR
ETO	ethR	4327886	C	-	78	ethR
ETO	ethR	4327927	G	-	78	ethR
ETO	ethR	4327936	A	-	78	ethR
ETO	ethR	4328011	G	-	78	ethR
ETO	ethR	4328013	C	-	78	ethR
ETO	ethR	4328014	G	-	78	ethR
ETO	ethR	4328020	G	-	78	ethR
ETO	ethR	4328022	C	-	78	ethR
ETO	ethR	4328023	C	-	78	ethR
ETO	ethR	4328024	G	-	78	ethR
ETO	ethR	4328044	C	-	78	ethR
ETO	ethR	4328046	G	-	78	ethR
ETO	ethR	4328051	C	-	78	ethR
ETO	ethR	4328055	T	-	78	ethR
ETO	ethR	4328100	C	-	77	ethR
ETO	ethR	4328101	G	-	77	ethR
ETO	ethR	4328103	G	-	77	ethR
ETO	ethR	4328114	G	-	77	ethR
ETO	ethR	4328115	C	-	77	ethR
ETO	ethR	4328127	G	-	77	ethR
ETO	ethR	4328128	G	-	77	ethR
ETO	ethR	4328129	T	-	77	ethR
ETO	ethR	4328130	G	-	77	ethR
ETO	ethR	4328132	C	-	77	ethR
ETO	ethR	4328133	G	-	77	ethR
ETO	ethR	4328136	A	-	76	ethR
ETO	ethR	4328168	G	-	76	ethR
ETO	ethR	4328171	T	-	76	ethR
ETO	ethR	4328174	C	-	76	ethR
ETO	ethR	4328177	G	-	76	ethR
ETO	ethR	4328179	A	-	76	ethR
ETO	ethR	4328180	T	-	76	ethR
ETO	ethR	4328182	T	-	76	ethR
ETO	ethR	4328183	A	-	76	ethR
ETO	ethR	4328184	C	-	76	ethR
ETO	ethR	4328186	G	-	76	ethR
ETO	ethR	4328191	A	-	76	ethR
ETO	ethR	4328197	T	-	76	ethR
ETO	mshA	575911	G	-	6	mshA
INH	fabG1-inhA	1673406	C	-	7
INH	fabG1-inhA	1673865	C	T	25	fabG1
INH	fabG1-inhA	1674114	T	A	5	fabG1
INH	fabG1-inhA	1674135	C	T	7	fabG1
INH	fabG1-inhA	1674262	A	G	18	inhA
INH	katG-furA	2156656	C	-	15
INH	katG-furA	2156655	A	-	15
INH	katG-furA	2156654	G	-	15
INH	katG-furA	2156651	G	-	15
INH	katG-furA	2156646	T	-	15
INH	katG-furA	2156643	C	-	15
INH	katG-furA	2156642	G	-	15
INH	katG-furA	2156639	A	-	15
INH	katG-furA	2156613	A	-	15
INH	katG-furA	2156608	A	-	15
INH	katG-furA	2156600	T	-	15
INH	katG-furA	2156599	G	-	15
INH	katG-furA	2156595	A	-	15
INH	katG-furA	2156594	G	-	15
INH	katG-furA	2156593	T	-	15
INH	katG-furA	2156393	G	-	24	furA
INH	katG-furA	2156378	T	-	25	furA
INH	katG-furA	2156376	C	-	25	furA
INH	katG-furA	2156336	G	-	25	furA
INH	katG-furA	2156204	A	-	16	furA
INH	katG-furA	2156198	G	-	16	furA
INH	katG-furA	2156185	T	-	16	furA
INH	katG-furA	2156175	T	-	16	furA
INH	katG-furA	2156174	C	-	16	furA
INH	katG-furA	2156173	C	-	16	furA
INH	katG-furA	2156151	T	-	16	furA
INH	katG-furA	2156149	A	-	16	furA
INH	katG-furA	2156148	T	-	16
INH	katG-furA	2156143	G	-	16
INH	katG-furA	2156135	A	-	16
INH	katG-furA	2156134	C	-	16
INH	katG-furA	2156129	A	-	16
INH	katG-furA	2156127	T	-	16
INH	katG-furA	2156126	C	-	16
INH	katG-furA	2156125	C	-	16
INH	katG-furA	2156122	G	-	16
INH	katG-furA	2156121	A	C	7
INH	katG-furA	2156120	A	-	16
INH	katG-furA	2156115	T	-	16
INH	katG-furA	2156111	G	-	16	katG
INH	katG-furA	2156008	A	-	16	katG
INH	katG-furA	2155973	G	-	16	katG
INH	katG-furA	2155888	C	-	15	katG
INH	katG-furA	2155841	T	-	15	katG
INH	katG-furA	2155834	C	-	15	katG
INH	katG-furA	2155829	T	-	15	katG
INH	katG-furA	2155828	A	-	15	katG
INH	katG-furA	2155826	G	-	15	katG
INH	katG-furA	2155823	C	-	15	katG
INH	katG-furA	2155802	C	-	14	katG
INH	katG-furA	2155790	C	-	13	katG
INH	katG-furA	2155777	C	-	13	katG
INH	katG-furA	2155712	A	-	14	katG
INH	katG-furA	2155711	G	-	14	katG
INH	katG-furA	2155691	T	-	14	katG
INH	katG-furA	2155684	A	-	14	katG
INH	katG-furA	2155645	G	-	14	katG
INH	katG-furA	2155528	A	-	15	katG
INH	katG-furA	2155516	G	-	15	katG
INH	katG-furA	2155297	T	-	13	katG
INH	katG-furA	2155222	G	-	13	katG
INH	katG-furA	2155220	T	-	13	katG
INH	katG-furA	2155208	A	-	13	katG
INH	katG-furA	2154971	G	-	16	katG
INH	katG-furA	2154869	C	-	17	katG
INH	katG-furA	2154674	G	-	18	katG
INH	katG-furA	2154542	A	-	13	katG
INH	katG-furA	2154145	A	C	8	katG
INH	katG-furA	2154140	T	-	14	katG
INH	katG-furA	2154139	T	-	14	katG
INH	katG-furA	2154137	G	-	14	katG
INH	ahpC	2725761	A	C	16	oxyR'
INH	ahpC	2726116	T	-	7
INH	ahpC	2726121	C	T	12
INH	ahpC	2726136	C	T	16
INH	ahpC	2726139	C	T	13
INH	ahpC	2726145	G	A	56
INH	ahpC	2726323	C	G	34	ahpC
INH	kasA	2517288	C	T	78	fabD
INH	kasA	2520034	C	T	53	kasB
INH	kasA	2521080	A	G	101	accD6
INH	kasA	2521342	T	C	8575	accD6
INH	kasA	2521414	G	C	25	accD6
LFX	gyrBA	6140	G	T	59	gyrB
LFX	gyrBA	6575	C	T	5	gyrB
LFX	gyrBA	6749	G	A	6	gyrB
LFX	gyrBA	7268	C	T	75
LFX	gyrBA	8452	C	T	339	gyrA
LFX	gyrBA	9138	C	G	53	gyrA
MXF	gyrBA	6575	C	T	14	gyrB
MXF	gyrBA	6815	A	C	16	gyrB
MXF	gyrBA	6973	G	A	8	gyrB
MXF	gyrBA	7362	G	C	6696	gyrA
MXF	gyrBA	7585	G	C	6350	gyrA
MXF	gyrBA	8056	G	T	11	gyrA
MXF	gyrBA	8101	C	T	21	gyrA
MXF	gyrBA	8164	C	A	5	gyrA
PZA	panD	4044824	C	G	33	panC
PZA	panD	4044740	C	T	7	panC
RIF	rpoBC	760321	A	G	6	rpoB
RIF	rpoBC	760425	G	A	7	rpoB
RIF	rpoBC	761002	C	T	5	rpoB
RIF	rpoBC	761076	T	C	6	rpoB
RIF	rpoBC	761496	T	C	10	rpoB
RIF	rpoBC	761880	G	A	59	rpoB
RIF	rpoBC	761889	G	C	97	rpoB
RIF	rpoBC	764363	G	A	38	rpoC
RIF	rpoBC	764532	G	C	9	rpoC
RIF	rpoBC	764918	G	T	19	rpoC
RIF	rpoBC	764948	T	G	17	rpoC
RIF	rpoBC	764995	C	G	1445	rpoC
RIF	rpoBC	765050	T	C	14	rpoC
RIF	rpoBC	765926	A	G	7	rpoC
RIF	rpoBC	766485	T	C	18	rpoC
