## Supplementary Data 6 for "Convolutional neural networks quantify antibiotic resistance in *Mycobacterium tuberculosis* with diagnostic grade accuracy and predict treatment response"

Drug	Model	TN	FP	FN	TP	Sens_LB	Sens_UB	Spec_LB	Spec_UB	F1_LB	F1_UB	Sens	Spec	F1
Bedaquiline	CNN	1775	25	14	12	0.26587121742295106	0.6662917815251194	0.9795651348092168	0.9909922162092514	0.2614513102471431	0.5120366027993094	0.46153846153846156	0.9861111111111112	0.38095238095238093
Bedaquiline	Catalog	1772	28	18	19	0.3439968156653354	0.6807858935184602	0.9775958610057589	0.9896392081936524	0.34343092115455026	0.5647864507899802	0.5135135135135135	0.9844444444444445	0.4523809523809524
Ethambutol	CNN	1303	145	98	451	0.7868459987419705	0.8526349951722617	0.8832346067628	0.9148455263229411	0.7629281115875219	0.8111295423202048	0.8214936247723132	0.8998618784530387	0.7877729257641921
Ethambutol	Catalog	1206	242	245	574	0.6682022946827754	0.7320537821635472	0.8126405426401498	0.8517445521374467	0.6793190778608871	0.7242342417393297	0.7008547008547008	0.8328729281767956	0.7021406727828746
Ethionamide	CNN	1614	73	132	205	0.5539433066615272	0.6607526762994556	0.9458968878392987	0.9659308801702526	0.6278642212889749	0.7038593137770154	0.6083086053412463	0.9567279193835211	0.6666666666666666
Ethionamide	Catalog	1498	189	115	292	0.6709994739139442	0.7606953755527909	0.8719398571348876	0.9026292976506581	0.6254028052208056	0.6888621395394817	0.7174447174447175	0.8879668049792531	0.6576576576576577
Isoniazid	CNN	1056	35	69	1254	0.9344563596867925	0.9591975585355788	0.9556642045667528	0.9775549870085003	0.9519606866094725	0.9673535693438128	0.9478458049886621	0.9679193400549955	0.9601837672281777
Isoniazid	Catalog	1060	31	205	1281	0.8434599610116881	0.8791871212582689	0.9599091773636751	0.9806139766964381	0.9047378341669747	0.9256911688669883	0.8620457604306864	0.9715857011915674	0.9156540385989993
Levofloxacin	CNN	1245	22	26	267	0.8726840633099087	0.9412141929588713	0.9738283704205314	0.9890869920427616	0.8921371570696703	0.9385658188434979	0.9112627986348123	0.9826361483820047	0.9175257731958762
Levofloxacin	Catalog	1241	26	43	250	0.807451745996639	0.8917109854374425	0.9700758759016597	0.9865523326731456	0.8490510317235435	0.9044113152438762	0.8532423208191127	0.9794790844514601	0.8787346221441125
Moxifloxacin	CNN	1481	55	47	302	0.824968940883789	0.8993435975686854	0.9536448739353509	0.9729133554522005	0.827399121397259	0.8806363086704961	0.8653295128939829	0.9641927083333334	0.8555240793201133
Moxifloxacin	Catalog	1477	59	62	289	0.7793589694240417	0.8618078096259901	0.9507294695224756	0.9706332341656491	0.7967694160304808	0.854230150689199	0.8233618233618234	0.9615885416666666	0.82689556509299
Pyrazinamide	CNN	2178	81	105	458	0.778820722573711	0.844846646345101	0.9556287765210615	0.971424753689481	0.8077707698360665	0.8528768868423738	0.8134991119005328	0.9641434262948207	0.8312159709618875
Pyrazinamide	Catalog	2195	64	114	449	0.7619071995737923	0.8299617440073895	0.9639643450007211	0.9781147389432301	0.8109984987137036	0.8562996609291391	0.7975133214920072	0.9716688800354139	0.8345724907063197
Rifampicin	CNN	1142	20	40	1104	0.9526899028308584	0.9749052645236485	0.9735425775519825	0.9894557575566212	0.9660770033888989	0.979752695773612	0.965034965034965	0.9827882960413081	0.9735449735449735
Rifampicin	Catalog	1133	29	58	1149	0.9383203098836896	0.9633122439055164	0.964353159781338	0.9832236711523971	0.955197330349347	0.9706814967975902	0.951946975973488	0.9750430292598967	0.9635220125786164
